# High-throughput Mutational Surveillance of the SARS-CoV-2 Spike Gene

**DOI:** 10.1101/2021.07.22.21259587

**Authors:** Ezgi Özkan, Marcus Martin Strobl, Maria Novatchkova, Ramesh Yelagandula, Tanino Guiseppe Albanese, Petr Triska, Lukas Endler, Thomas Penz, Timothej Patocka, Vera Felsenstein, Alexander Vogt, Ido Tamir, Tamara Seitz, Manuela Födinger, Ralf Herwig, Alexander Indra, Daniela Schmid, Christoph Bock, Andreas Bergthaler, Alexander Stark, Franz Allerberger, Ulrich Elling, Luisa Cochella

## Abstract

SARS-CoV-2 has evolved rapidly towards higher infectivity and partial immune escape over the course of the pandemic. This evolution is driven by the enormous virus population, that has infected close to 200 million people by now. Therefore, cost effective and scalable methods are needed to monitor viral evolution globally. Mutation-specific PCR approaches have become inadequate to distinguish the variety of circulating SARS-CoV-2 variants and are unable to detect novel ones. Conversely, whole genome sequencing protocols remain too labor- and cost-intensive to monitor SARS-CoV-2 at the required density. By adapting SARSeq we present a simple, fast, and scalable S-gene tiling pipeline for focused sequencing of the S-gene encoding for the spike protein. This method reports on all sequence positions with known importance for infectivity and immunity, yet scales to >20K samples per run. S-gene tiling is used for nationwide surveillance of SARS-CoV-2 at a density of 10% to 50% of all cases of infection in Austria. SARSeq S-tiling uncovered several infection clusters with variants of concern such as the biggest known cluster of Beta/B.1.351 outside Africa and successfully informed public health measures in a timely manner, allowing their successful implementation. Our close monitoring of mutations further highlighted evolutionary constraints and freedom of the spike protein ectodomain and sheds light on foreseeable evolutionary trajectories.
