## Supplementary Dataset 2 for "High-throughput Mutational Surveillance of the SARS-CoV-2 Spike Gene"

### Sheet: Reagent preparation
		1. Make Aliquots of Mastermix that is sufficient for a run of 12 96 well plates										RT Master mix for 12 plates: freeze aliquots of 8.44ml in 50ml Falcon tubes
															number of aliquots to make		40
														RT mix																														0
												Nuclease free H2O		4511.23			189472
												10X RT Buffer		3168			133056
												25 mM dNTPs		633.6			26611.2
												1M DTT		126.72			5322.24
													SUM	8439.55			354461
												PCR Master mix for 12 plates: freeze aliquots of 4.2ml in 50ml Falcon tubes
														Top up mix	number of aliquots to make		40
												Nuclease free H2O		664.877			27924.8
												10X PCR top up buffer		3427.2			143942
												100 mM dUTP (NEB)		95.9616			4030.39
													SUM	4188.04			175898
		2. Make Index Primer plates
			Mix sufficinet amounts of primers for ODD or EVEN tiles (see supplementary Dataset 1)
			Put primer mix to deep well plate
			Generate replicate primer plates with 66ul primer mix/well using a liquid handling robot
			Freeze until use

### Sheet: Run
	RT mixes each with the corresponding set of RT primers
	WARM UP AND RESUSPEND 10X RT BUFFER WELL BEFORE STARTING!!! Buffer tends to form precipitates
		This protocol is strictly for 12 sample plates!
										RT mix ODD											RT mix EVEN
				RT master mix frozen						1 aliquot						RT master mix frozen					1 aliquot
				add H2O to frozen aliquot												add H2O to frozen aliquot
				Nuclease free H2O						15ml						Nuclease free H2O					15ml
				mix well												mix well
				RT primer mix ODD						633.6						RT primer mix EVEN					633.6
				RNAse inhib.						800						Takara RNAse inhib.					800
				Superscript III						500						Superscript III					500
							sum			25344								sum			25344
	RT program:				1h at 55C
					40 min at 55C				**Add samples when block is already at 55C and lid is warm
					3 min at 95C
					Cool to 12C
	PCR Top up mix
								Top up mix ODD													Per rxn		Top up mix EVEN
		PCR Master mix frozen						1 aliquot									PCR Master mix frozen						1 aliquot
		add water to the frozen aliquot															add water to the frozen aliquot
		Nuclease free H2O						15ml									Nuclease free H2O						15ml
		Hot start Taq (Promega)						700ul									Hot start Taq (Promega)						700ul
		Antartic UDG (NEB)						685 ul									Antartic UDG (NEB)						685ul
					sum			20563.2												sum			20563.2
	Thaw frozen primer plates (two odd, two even), containing 66 ul of the corresponding ODD or EVEN primer mix per well (each plate is enough to prepare 6 top up plates)
	To add mix to primer plates, first dispense 2 x 850ul of complete PCR top up mix to each well of a 12-well reservoir,
	then distribute 99 ul per well containing 66ul primer (with electronic multichannel multidispenser)
		This results in each well with the following mix (enough for 6 plates)
		99	top up mix
		66	PCR primers mix
		Mix 15 times with 130 ul in the robot before use. Keep cold, use rapidly
		Add 25ul of PCR Top up mix to each sample, mix well, keep on ice.
	Keep 5 min at room temperature (for UDG to act) and transfer to thermocycler only when block is at 95C and lid is hot!!!
		Step#
		1	1h at 95C
		2	3 min at 95C
		3	30 sec at 95C			10 high stringnecy cycles
		4	5 min at 63C
		5	GO TO #3, 9 times
		6	30 sec at 95C
		7	30 sec at 63C			35 high efficiency cycles
		8	40 sec at 72C
		9	GO TO #6, 34 times
		10	1 min at 72C
		11	Cool to 12C
In dedicated post-amplification lab, open PCR plates for pooling: pool 10 ul of each well in one row into a PCR strip and mix very well (pool ODD and EVEN in separate PCR strips)
							ODD								Pool ODD								EVEN								Pool EVEN
		1	2	3	4	5	6	7	8	9	10	11	12					1	2	3	4	5	6	7	8	9	10	11	12
	A	#112	#113	#114	…								#123		A		A	#112	#113	#114	…								#123		A
	B	#124	#125	#126	…								#135		B		B	#124	#125	#126	…								#135		B
	C	#112	#113	#114	…								#123		C		C	#112	#113	#114	…								#123		C
	D	#124	#125	#126	…								#135		D		D	#124	#125	#126	…								#135		D
	E	#112	#113	#114	…								#123		E		E	#112	#113	#114	…								#123		E
	F	#124	#125	#126	…								#135		F		F	#124	#125	#126	…								#135		F
	G	#112	#113	#114	…								#123		G		G	#112	#113	#114	…								#123		G
	H	#124	#125	#126	…								#135		H		H	#124	#125	#126	…								#135		H
Then pool 50 ul of each sub-pool to a column of a new 96-well plate (i.e. each pair of PCR plates gets combined into one 96-well plate column)
		Pool ODD		Pool EVEN				Pool
								1	2	3	4	5	6	7	8	9	10	11	12
		A		A				A
		B		B				B
		C		C				C
		D	+	D		=		D
		E		E				E
		F		F				F
		G		G				G
		H		H				H
Perform Exostar Treatment and PCR2 as in Supplementary Dataset 1
