## Supplementary Table 3 for "High-throughput Mutational Surveillance of the SARS-CoV-2 Spike Gene"

### Sheet: grand summary
		weeks	2	3, 4	6	7	9	10	11	12	13	16, 17	19	20	SUM
		Gamma						1		1		9	29	30	70
		Alpha - E484G								1			1		2
		Alpha - E484K						50	104	211	42	59	37	24	527
		Alpha	11	19	31	90	288	797	1159	1541	468	689	460	495	6048
		Beta	22	131	105	33	39	91	55	35	6	16	1	1	535
		N439K variant	51	60	76	45	40	34	11	6	10	6			339
		S477N variant	48	112	50	12	4	2	0	0	0	0			228
		Eta (B.1.525)		0			1								1
		minor variant		57	50	58	34	61	57	51	10	3	1	1	383
		norm variant	108	140	29	6	1	3	0	5	1	0			293
														Grand sum:	8426
