## Supplementary Table 5 for "High-throughput Mutational Surveillance of the SARS-CoV-2 Spike Gene"

### Sheet: Tables_B117_analysis_mergedTabl
Background lineage	Mutation 1	Mutation 2	Mutation 3	Mutation 4	Mutation 5	Run.4	Run.5	Run.4+5	Run.6	Run.11	Run.12	Run.13	Run.14	Run.15	Run.17	Run.20	Number cases	Number of additional mutations on B.1.1.7	Percentage
B.1.1.7						258	567	825	1004	1281	921	1185	1082	1143	951	986	10203	0	81.709
B.1.1.7	T716V					56	100	156	220	24	2	26	36	58	44	106	828	1	6.6309			Run.4+5	Run.6	Run.11	Run.12	Run.13	Run.14	Run.15	Run.17	Run.20
B.1.1.7	E484K					0	0	0	0	99	39	65	69	60	49	24	405	1	3.24337		Total different mutants	18	17	29	28	43	39	71	70	59
B.1.1.7	S98F	D138H				0	5	5	1	83	83	31	58	19	4	6	295	2	2.36246		Single additional mutation	16	13	22	22	37	29	52	53	46
B.1.1.7	G75V					42	13	55	40	5	0	1	1	2	4	12	175	1	1.40146		Doubles	2	3	6	4	6	8	15	15	12
B.1.1.7	A701V					0	0	0	0	7	1	11	11	15	7	58	110	1	0.880916		Triples	0	1	1	2	0	2	4	2	1
B.1.1.7	L5F					0	1	1	6	3	0	8	4	20	25	32	100	1	0.800833		Total samples	1099	1306	1613	1129	1511	1373	1597	1382	1477
B.1.1.7	S155G					0	0	0	0	2	3	9	10	25	32	9	90	1	0.72075
B.1.1.7	P26L					0	0	0	0	0	0	2	4	0	52	26	84	1	0.6727		Complexity:
B.1.1.7	M177I					0	0	0	0	9	4	17	5	15	12	0	62	1	0.496516		# of mutants/1000 cases	16.3785	13.0168	17.9789	24.8007	28.458	28.405	44.4584	50.6512	39.9458
B.1.1.7	V308L					0	0	0	0	21	13	0	6	11	6	3	60	1	0.4805
B.1.1.7	S477N					4	0	4	0	0	0	22	12	0	1	2	45	1	0.360375
B.1.1.7	T572I					0	0	0	0	2	1	10	4	14	6	6	43	1	0.344358		# of double-triple mutants/1000 cases	1.81984	3.06279	4.33974	5.31444	3.97088	7.28332	11.8973	12.301	8.80162
B.1.1.7	A67V					0	0	0	0	0	1	21	2	0	15	2	41	1	0.328341
B.1.1.7	D138H					3	0	3	0	2	0	1	0	1	9	19	38	1	0.304316
B.1.1.7	S98F					0	0	0	0	0	1	2	1	18	7	7	36	1	0.2883
B.1.1.7	V622L					0	0	0	0	0	0	0	0	1	1	30	32	1	0.256267
B.1.1.7	L176F					0	0	0	0	0	0	3	0	6	5	15	29	1	0.232242
B.1.1.7	T284I	A701V				0	0	0	0	0	0	8	4	8	7	0	27	2	0.216225
B.1.1.7	V622F					0	0	0	0	4	11	5	0	0	5	0	25	1	0.200208
B.1.1.7	S13T					0	4	4	0	0	14	0	2	0	0	0	24	1	0.1922
B.1.1.7	Y145d					0	0	0	0	3	0	13	0	7	0	0	23	1	0.184192
B.1.1.7	S94F					0	0	0	0	0	0	0	3	8	7	4	22	1	0.176183
B.1.1.7	S704L					0	0	0	0	3	0	0	0	6	9	3	21	1	0.168175
B.1.1.7	F306L					0	0	0	0	2	0	5	11	3	0	0	21	1	0.168175
B.1.1.7	S13T	P681R				0	0	0	0	21	0	0	0	0	0	0	21	2	0.168175
B.1.1.7	V615F					3	5	8	5	0	0	0	0	0	0	0	21	1	0.168175
B.1.1.7	G75V	W152R				0	0	0	0	1	0	1	2	2	6	4	16	2	0.128133
B.1.1.7	A647S					0	0	0	0	4	0	4	4	0	3	1	16	1	0.128133
B.1.1.7	E156V					0	0	0	0	0	0	2	0	1	2	10	15	1	0.120125
B.1.1.7	S98F	D138H	Q613H			0	0	0	0	0	0	0	0	9	6	0	15	3	0.120125
B.1.1.7	R683W					4	0	4	4	3	0	0	0	0	0	0	15	1	0.120125
B.1.1.7	T33I					0	0	0	0	0	0	0	0	8	0	6	14	1	0.112117
B.1.1.7	H245Y					0	4	4	0	0	0	0	0	5	1	0	14	1	0.112117
B.1.1.7	R246K					0	0	0	0	0	0	1	4	0	6	2	13	1	0.104108
B.1.1.7	T678I					0	0	0	0	0	0	0	0	11	1	1	13	1	0.104108
B.1.1.7	W152R					0	0	0	6	5	2	0	0	0	0	0	13	1	0.104108
B.1.1.7	F140d					0	0	0	0	0	0	5	3	0	0	4	12	1	0.0960999
B.1.1.7	T618I					0	0	0	0	0	2	0	0	8	1	1	12	1	0.0960999
B.1.1.7	L10I					6	0	6	0	0	0	0	0	0	0	0	12	1	0.0960999
B.1.1.7	T22I	A701V				0	0	0	0	0	0	0	0	3	8	0	11	2	0.0880916
B.1.1.7	V610I					0	0	0	0	0	0	0	0	6	5	0	11	1	0.0880916
B.1.1.7	S98F	T572I				0	0	0	0	0	0	3	4	4	0	0	11	2	0.0880916
B.1.1.7	A27S					0	0	0	0	4	0	4	1	2	0	0	11	1	0.0880916
B.1.1.7	T95I					0	0	0	0	3	0	2	0	1	2	2	10	1	0.0800833
B.1.1.7	E96D					0	0	0	0	0	3	6	0	0	1	0	10	1	0.0800833
B.1.1.7	A522S					2	3	5	0	0	0	0	0	0	0	0	10	1	0.0800833
B.1.1.7	S256P					1	4	5	0	0	0	0	0	0	0	0	10	1	0.0800833
B.1.1.7	V615F	T716V				5	0	5	0	0	0	0	0	0	0	0	10	2	0.0800833
B.1.1.7	L5F	F490S				0	0	0	0	0	0	0	0	0	2	7	9	2	0.072075
B.1.1.7	S438T					0	0	0	0	0	3	0	1	5	0	0	9	1	0.072075
B.1.1.7	H66R					0	0	0	0	0	0	9	0	0	0	0	9	1	0.072075
B.1.1.7	Q677H					0	0	0	0	0	0	2	0	1	1	4	8	1	0.0640666
B.1.1.7	T19I					0	0	0	0	0	0	0	4	0	0	4	8	1	0.0640666
B.1.1.7	A243d	L244d				0	0	0	1	0	0	1	0	4	1	1	8	2	0.0640666
B.1.1.7	D138Y	A701V				0	0	0	0	0	0	0	0	2	6	0	8	2	0.0640666
B.1.1.7	A67S					0	0	0	0	0	0	2	1	5	0	0	8	1	0.0640666
B.1.1.7	V6A	R346I				0	0	0	0	0	0	0	0	0	0	7	7	2	0.0560583
B.1.1.7	T791I					0	0	0	0	0	0	0	0	2	1	4	7	1	0.0560583
B.1.1.7	G142d	Y144F				0	0	0	3	0	0	0	0	1	0	3	7	2	0.0560583
B.1.1.7	G142S					0	0	0	0	0	0	0	0	2	5	0	7	1	0.0560583
B.1.1.7	S494P					0	0	0	0	0	0	0	3	2	2	0	7	1	0.0560583
B.1.1.7	G413R					0	0	0	0	0	0	7	0	0	0	0	7	1	0.0560583
B.1.1.7	S256L	F817V				0	0	0	0	0	0	0	0	0	0	6	6	2	0.04805
B.1.1.7	F140L					0	0	0	0	0	0	1	1	0	0	4	6	1	0.04805
B.1.1.7	L5F	T547I				0	0	0	0	0	0	0	0	6	0	0	6	2	0.04805
B.1.1.7	K147E	T618I				0	0	0	0	0	0	2	0	4	0	0	6	2	0.04805
B.1.1.7	T240d	L241d	L242d	A243d		0	0	0	2	0	1	0	1	2	0	0	6	4	0.04805
B.1.1.7	S98F	D138H	A706V			0	0	0	0	2	0	0	3	1	0	0	6	3	0.04805
B.1.1.7	T274S	E484K				0	0	0	0	6	0	0	0	0	0	0	6	2	0.04805
B.1.1.7	P39S					0	3	3	0	0	0	0	0	0	0	0	6	1	0.04805
B.1.1.7	V16F					0	3	3	0	0	0	0	0	0	0	0	6	1	0.04805
B.1.1.7	T22I					0	0	0	0	0	0	0	0	0	1	4	5	1	0.0400416
B.1.1.7	S640F					0	0	0	0	0	1	0	0	0	1	3	5	1	0.0400416
B.1.1.7	A684V					0	0	0	0	0	0	0	0	0	3	2	5	1	0.0400416
B.1.1.7	L5F	E583D				0	0	0	0	0	0	0	0	2	1	2	5	2	0.0400416
B.1.1.7	L176F	V483I				0	0	0	0	0	0	0	0	0	5	0	5	2	0.0400416
B.1.1.7	V622F	T716L				0	0	0	0	0	0	0	0	3	2	0	5	2	0.0400416
B.1.1.7	P9L	A27S				0	0	0	0	0	0	0	1	4	0	0	5	2	0.0400416
B.1.1.7	S71A					0	0	0	0	3	0	0	0	2	0	0	5	1	0.0400416
B.1.1.7	P681R					0	0	0	0	0	1	3	0	1	0	0	5	1	0.0400416
B.1.1.7	N658K					0	0	0	0	0	3	0	2	0	0	0	5	1	0.0400416
B.1.1.7	K795R					0	0	0	0	0	0	0	0	0	0	4	4	1	0.0320333
B.1.1.7	T307I					0	0	0	0	0	0	0	0	0	0	4	4	1	0.0320333
B.1.1.7	V267L					0	0	0	0	0	0	0	0	0	0	4	4	1	0.0320333
B.1.1.7	P812S					0	1	1	0	0	0	0	0	0	0	2	4	1	0.0320333
B.1.1.7	W258L					0	0	0	0	0	0	0	0	0	3	1	4	1	0.0320333
B.1.1.7	S12F					0	0	0	0	0	0	0	0	3	0	1	4	1	0.0320333
B.1.1.7	S151R					0	0	0	0	0	0	0	0	0	4	0	4	1	0.0320333
B.1.1.7	D138Y					0	0	0	0	0	0	1	0	0	3	0	4	1	0.0320333
B.1.1.7	A475V					0	0	0	1	0	0	0	0	0	3	0	4	1	0.0320333
B.1.1.7	A263T					0	0	0	0	0	0	0	0	3	1	0	4	1	0.0320333
B.1.1.7	G184V					0	0	0	0	0	0	3	0	0	1	0	4	1	0.0320333
B.1.1.7	Y28H					0	0	0	0	0	0	0	0	4	0	0	4	1	0.0320333
B.1.1.7	Q613H					0	0	0	2	0	0	2	0	0	0	0	4	1	0.0320333
B.1.1.7	V289I	S640F				0	0	0	0	4	0	0	0	0	0	0	4	2	0.0320333
B.1.1.7	L242d					2	0	2	0	0	0	0	0	0	0	0	4	1	0.0320333
B.1.1.7	G181V					0	0	0	0	0	0	0	0	0	0	3	3	1	0.024025
B.1.1.7	E156V	S680F				0	0	0	0	0	0	0	0	0	0	3	3	2	0.024025
B.1.1.7	G184S	A348T				0	0	0	0	0	0	0	0	0	0	3	3	2	0.024025
B.1.1.7	M153V	A701V				0	0	0	0	0	0	0	0	0	0	3	3	2	0.024025
B.1.1.7	G261V					0	0	0	0	0	0	0	0	0	2	1	3	1	0.024025
B.1.1.7	S12F	D796Y				0	0	0	0	0	0	0	0	0	3	0	3	2	0.024025
B.1.1.7	Y144F	V483A				0	0	0	0	0	0	0	0	0	3	0	3	2	0.024025
B.1.1.7	G72W					0	0	0	0	0	0	0	0	1	2	0	3	1	0.024025
B.1.1.7	M153I					0	0	0	0	0	0	0	0	1	2	0	3	1	0.024025
B.1.1.7	M177T					0	0	0	0	0	0	1	0	0	2	0	3	1	0.024025
B.1.1.7	D796Y					0	0	0	0	0	0	0	0	2	1	0	3	1	0.024025
B.1.1.7	S477I					0	0	0	0	0	0	0	0	2	1	0	3	1	0.024025
B.1.1.7	D88Y					0	0	0	0	0	0	0	0	3	0	0	3	1	0.024025
B.1.1.7	G142V					0	0	0	0	0	0	0	0	3	0	0	3	1	0.024025
B.1.1.7	P807S					0	0	0	0	0	0	0	0	3	0	0	3	1	0.024025
B.1.1.7	T716L					0	0	0	0	0	0	0	0	3	0	0	3	1	0.024025
B.1.1.7	E324Q					0	0	0	0	0	0	0	1	2	0	0	3	1	0.024025
B.1.1.7	K417N					0	0	0	1	0	0	0	0	2	0	0	3	1	0.024025
B.1.1.7	L5F	S438T				0	0	0	0	0	0	0	2	1	0	0	3	2	0.024025
B.1.1.7	L455F					0	0	0	0	0	0	2	0	1	0	0	3	1	0.024025
B.1.1.7	K558N					0	0	0	0	0	0	0	3	0	0	0	3	1	0.024025
B.1.1.7	D138H	F186L				0	0	0	0	0	0	0	3	0	0	0	3	2	0.024025
B.1.1.7	A27T					0	0	0	0	0	0	1	2	0	0	0	3	1	0.024025
B.1.1.7	S477R					0	0	0	2	0	0	1	0	0	0	0	3	1	0.024025
B.1.1.7	M117I					0	0	0	0	0	3	0	0	0	0	0	3	1	0.024025
B.1.1.7	S13T	A783V				0	0	0	0	0	3	0	0	0	0	0	3	2	0.024025
B.1.1.7	Q98F	D138H				0	0	0	0	0	3	0	0	0	0	0	3	2	0.024025
B.1.1.7	S680T					0	0	0	0	3	0	0	0	0	0	0	3	1	0.024025
B.1.1.7	K537T					0	0	0	3	0	0	0	0	0	0	0	3	1	0.024025
B.1.1.7	V193L					0	0	0	3	0	0	0	0	0	0	0	3	1	0.024025
B.1.1.7	A288V					0	0	0	0	0	0	0	0	0	0	2	2	1	0.0160167
B.1.1.7	G142d					0	0	0	0	0	0	0	0	0	0	2	2	1	0.0160167
B.1.1.7	K417R					0	0	0	0	0	0	0	0	0	0	2	2	1	0.0160167
B.1.1.7	Q14H					0	0	0	0	0	0	0	0	0	0	2	2	1	0.0160167
B.1.1.7	T299I					0	0	0	0	0	0	0	0	0	0	2	2	1	0.0160167
B.1.1.7	T76I					0	0	0	0	0	0	0	0	0	0	2	2	1	0.0160167
B.1.1.7	A653V	Q675H				0	0	0	0	0	0	0	0	0	0	2	2	2	0.0160167
B.1.1.7	V16L	T478I	T572I			0	0	0	0	0	0	0	0	0	0	2	2	3	0.0160167
B.1.1.7	D228Y					0	0	0	0	0	0	0	0	0	2	0	2	1	0.0160167
B.1.1.7	G219S					0	0	0	0	0	0	0	0	0	2	0	2	1	0.0160167
B.1.1.7	Q52R					0	0	0	0	0	0	0	0	0	2	0	2	1	0.0160167
B.1.1.7	R273S					0	0	0	0	0	0	0	0	0	2	0	2	1	0.0160167
B.1.1.7	T73I					0	0	0	0	0	0	0	0	0	2	0	2	1	0.0160167
B.1.1.7	V483A					0	0	0	0	0	0	0	0	0	2	0	2	1	0.0160167
B.1.1.7	V308L	A701V				0	0	0	0	0	0	0	0	0	2	0	2	2	0.0160167
B.1.1.7	P9T	S94F				0	0	0	0	0	0	0	0	0	2	0	2	2	0.0160167
B.1.1.7	L18I	T201I				0	0	0	0	0	0	0	0	0	2	0	2	2	0.0160167
B.1.1.7	G75V	E96V	W152R			0	0	0	0	0	0	0	0	0	2	0	2	3	0.0160167
B.1.1.7	A706V					0	0	0	0	0	0	0	0	2	0	0	2	1	0.0160167
B.1.1.7	D427Y					0	0	0	0	0	0	0	0	2	0	0	2	1	0.0160167
B.1.1.7	E156D					0	0	0	0	0	0	0	0	2	0	0	2	1	0.0160167
B.1.1.7	N616S					0	0	0	0	0	0	0	0	2	0	0	2	1	0.0160167
B.1.1.7	Q52H					0	0	0	0	0	0	0	0	2	0	0	2	1	0.0160167
B.1.1.7	M153I	S689I				0	0	0	0	0	0	0	0	2	0	0	2	2	0.0160167
B.1.1.7	T95I	E484K	D796H			0	0	0	0	0	0	0	0	2	0	0	2	3	0.0160167
B.1.1.7	A67S	T716V				0	0	0	0	0	0	0	2	0	0	0	2	2	0.0160167
B.1.1.7	R246I					0	0	0	0	0	2	0	0	0	0	0	2	1	0.0160167
B.1.1.7	V308I					0	0	0	0	0	2	0	0	0	0	0	2	1	0.0160167
B.1.1.7	W152G					0	0	0	0	0	2	0	0	0	0	0	2	1	0.0160167
B.1.1.7	S96F	T572I				0	0	0	0	0	2	0	0	0	0	0	2	2	0.0160167
B.1.1.7	S98F	D138H	V308L			0	0	0	0	0	2	0	0	0	0	0	2	3	0.0160167
B.1.1.7	P272S					0	0	0	0	2	0	0	0	0	0	0	2	1	0.0160167
B.1.1.7	T572I	S98F				0	0	0	0	2	0	0	0	0	0	0	2	2	0.0160167
B.1.1.7	Q675L					0	0	0	2	0	0	0	0	0	0	0	2	1	0.0160167
								1099	1306	1613	1129	1511	1373	1597	1382	1477	12487

### Sheet: Table Fig.6A
Top 20 mutations (Fig 6A)
Additional substitutions	%
T716V	6.6309
E484K	3.24337
S98F, D138H	2.36246
G75V	1.40146
A701V	0.880916
L5F	0.800833
S155G	0.72075
P26L	0.6727
M177I	0.496516
V308L	0.4805
S477N	0.360375
T572I	0.344358
A67V	0.328341
D138H	0.304316
S98F	0.2883
V622L	0.256267
L176F	0.232242
T284I, A701V	0.216225
V622F	0.200208
S13T	0.1922
